# Exposome-wide associations and polyexposure risks of workplace chemical exposures on adult asthma: The Personalized Environment and Genes Study (PEGS)

**DOI:** 10.1101/2025.05.02.25326863

**Authors:** Yujing Chen, Farida S. Akhtari, Yixuan He, Lihang Yu, Vy Kim Nguyen, Martin Tsz-Ki Tsui, Yuki Mizuno, William E. Funk, Crystal Ying Chan, Shelly LA Tse, Kin Fai Ho, Chirag J. Patel, Alison Motsinger-Reif, Ming Kei Chung

## Abstract

**Background:** Many potential occupational asthmagens and their co-exposure risks are underestimated. We conducted an exposome-wide association study (ExWAS) to systematically explore occupational chemical exposures and estimate their joint association with adult asthma and related multimorbidity.

**Methods:** This cross-sectional study included 3148 adults in the Personalized Environment and Genes Study (PEGS), a North Carolina-based cohort with questionnaire-based health and exposure data. Standardized questionnaires investigated occupational exposure to 93 chemical agents across 18 groups and the use of personal protective equipment (PPE). Current adult asthma was defined as self-reported doctor-diagnosed asthma with an attack in the prior year. Respiratory multimorbidity was ascertained if asthma coexists with allergic rhinitis or chronic obstructive pulmonary disease. Logistic regression-based ExWAS analyzed associations for individual chemicals. Weighted standardized polyexposure scores (PXS) were developed for predefined known asthmagens (PXS known) and suspected or novel risk agents (PXS suspected or novel) selected from ExWAS results through a regularized selection procedure.

**Results:** Approximately 9.7% of adults reported current asthma. In ExWAS, ever exposure to cleaning liquids, heavy metals, dust, and combustion emissions, was positively associated with asthma [adjusted odds ratio (aOR): 1.50-2.10; false discovery rate (FDR)< 0.05)], particularly when exposure occurred weekly or lasted over one year. The top five specific risk agents were talc, ammonia, bleach, silica, and carbon monoxide. PXS known (four agents) and PXS suspected or novel (six agents) showed positive associations with asthma and multimorbidity (aOR: 1.22-1.94 per 0.1 increment). Additionally, participants PPE had reduced odds of asthma and respiratory multimorbidity in relation to PXS suspected or novel (*P* interaction< 0.05).

**Conclusion:** We identified six suspected and novel chemical risk agents not yet recognized as occupational asthmagens by major classification systems. PXS can effectively summarize joint exposure effects on asthma and respiratory multimorbidity, supporting occupational risk assessment in clinical and public health settings.
