## Supplementary material for "Exposome-wide associations and polyexposure risks of workplace chemical exposures on adult asthma: The Personalized Environment and Genes Study (PEGS)": Table S1

### Sheet: Title page
Title: Exposome-wide associations and polyexposure risks of workplace chemical exposures on adult asthma: The Personalized Environment and Genes Study (PEGS)
Yujing Chen 1, Farida S. Akhtari 2, Yixuan He 3, Lihang Yu 1, Vy Kim Nguyen 4, Martin Tsz-Ki Tsui 5, Yuki Mizuno 6, William E. Funk 7, Crystal Ying Chan 1, Shelly LA Tse 1, Kin Fai Ho 1, Chirag J. Patel 8, Alison Motsinger-Reif 2, Ming Kei Chung 1,9,10 *
1 The Jockey Club School of Public Health and Primary Care, The Chinese University of Hong Kong, Hong Kong, China
2 Biostatistics and Computational Biology Branch, Division of Intramural Research, National Institute of Environmental Health Sciences, Durham, NC, USA
3 Human Genetics Center, Department of Epidemiology, School of Public Health, University of Texas Health Science Center in Houston, Texas, USA
4 Department of Environmental Health Sciences, School of Public Health, University of Michigan, Ann Arbor, MI, USA
5 School of Life Sciences, State Key Laboratory of Agrobiotechnology, The Chinese University of Hong Kong, Shatin, New Territories, Hong Kong SAR, China
6 Department of Environmental Health Sciences, Mailman School of Public Health, Columbia University
7 Department of Preventive Medicine, Northwestern University, Chicago, IL, USA
8 Department of Biomedical Informatics, Harvard Medical School, Harvard University, Boston, Massachusetts, USA
9 Institute of Environment, Energy and Sustainability, The Chinese University of Hong Kong, Hong Kong, China
10 Li Ka Shing Institute of Health Sciences, The Chinese University of Hong Kong, Hong Kong, China

### Sheet: Table S1
Table S1 Occupational asthmagens identified by AOEC and WAO and investigated in the PEGS study
PEGS study		AOEC (Association of Occupational and Environmental Clinics)		World Allergy Organization (WAO)			References
Main Groups	Variable	Asthmagen	Rs=Sensitizer; Rr=RADS; Rrs=Both; R=Meets neithe; G=Generally accepted	Sensitizing agents inducers	Scientific name	Occupation
Solvents and degreasers	Perchloroethylene	-	-	Perchloroethylene	C2Cl4	Dry cleaning	Acute exposure to respiratory irritants. Reactive airway dysfunction syndrome or occupational asthma? Chest 1988; 94:476–481
Cleaning liquids	Bleach	Sodium Hypochlorite	Rs	Chlorine/Bleach	Cl-	Cleaners	Lemière C, et al. Reactive airways dysfunction syndrome due to chlorine: sequential bronchial biopsies and functional assessment. Eur Respir J. 1997;10:241-4.Sastre J,et al. Airway response to chlorine inhalation (bleach) among cleaning workers with and without bronchial hyperresponsiveness. Am J Ind Med 2011 ;54:293-9
Cleaning liquids	Ammonia	Ammonium Hydroxide	Rrs	Ammonia	NH3	Cleaners	Zock JP, et al. Update on asthma and cleaners. Curr Opin Allergy Clin Immunol. 2010 Apr;10(2):114-20
Heavy metals	Chromates	Chromium Compounds	Rs	Chromium salts (VI) IIOA/Potassium dichromate/Chromium sulphate	Cr/Cr2O7 K2/Cr2(SO4)3	Paints, Metal plating/Tanning, Plating, Various occupations/ Paints, Metal plating	Bright P, et al. Occupational asthma due to chrome and nickel electroplating. Thorax 1997; 52:28-32. Novey HS, Habib M, Wells ID. 1983. Asthma and IgE antibodies induced by chromium and nickel salts. J Allergy Cliln Immunol 72:407-12. Sastre J, et al. Allergenic cross-reactivity in occupational asthma caused by chrome and nickel. J Allergy Clin Immunol2001; 108: 650-1.
Heavy metals	Nickel	Nickel	Rs	Metal fluids/Nickel sulphate	SO4Ni	Metal plating	Malo JL, et al. Occupational asthma caused by nickel sulfate. J Allergy Clin Immunol 1982; 69:55-9.; Sastre J, et al. Allergenic cross-reactivity in occupational asthma caused by chrome and nickel. J Allergy Clin Immunol2001; 108: 650-1. Estlander T, et al. Immediate and delayed allergy to nickel with contact urticaria, rhinitis, asthma and contact dermatitis. Clin Exp Allergy 1993; 23:306-l0.
Pesticides/Fumigants	Fungicides	Fluazinam/chlorothalonil	Rs	Fluazinam and chlorothalonil	-	Pesticides	Draper A, et al. Occupational asthma from fungicides fluazinam and chlorothalonil. Occup Environ Med 2003; 60:76-7 Lemiere C, et al. Occupational asthma due to formaldehyde resin dust with and without reaction to forrnaldehyde gas. Eur Respir J 1995; 8: 861-5.
Compounds in plastic production	Styrene	Styrene	Rs	Styrene	-	Plastic	Fernandez-Nieto M, et al. Airway inflammation in occupational asthma caused by styrene. J Allergy Clin Immunol 2006.;117:948-50.
Emission from gasoline	Ozone	-	-	Ozone	O3	Pull mill	Olin AC et al. Prevalence of asthma and exhaled nitric oxide are increased in bleachery workers exposed to ozone. Eur Respir J. 2004 Jan;23(1):87-92. Henneberger PK, et al. The incidence of respiratory symptoms and diseases among pulp mill workers with peak exposures to ozone and other irritant gases. Chest. 2005;128:3028-37
Occupation Carcinogens	Welding	Welding Fume, Stainless Steel	G	Stellite ( cobalt-based alloy)/Fluorides/Nitrogen oxides/Stainless steel (welding) /Aminoethanolamine IIOA/Iron	-	Welding	Hannu T, et al. Occupational asthma due to welding fumes from stellite. J Occup Environ Med 2007; 49:473-4.Pepys J, Pickering CA. Asthma due to inhaled chemical fumes: Amino-ethyl ethanolamine in aluminium soldering flux. Clin Allergy 1972; 2:197-204. Muñoz X, et al.Occupational Asthma Caused by Metal Arc Welding of Iron.Respiration 2009;78:455-9 El‐Zein, et al. Incidence of probable occupational…
Acids	Hydrochloric acid	Hydrochloric acid	Rr	-	-	-	-
Acids	Sulfuric acid	Sulfuric acid	Rr	-	-	-	-
Acids	Acetic acid	Glacial Acetic Acid	Rrs	Acetic acid	C2H4O2	Accidents, Dark-room environment,	Kern DG.Outbreak of the reactive airways dysfunction syndrome after a spill of glacial acetic acid. Am Rev Respir Dis. 1991;144:1058-64
Stains and varnishes	Resin	Epoxy Resins/Phenol Formaldehyde Resin/Urea Formaldehyde Resin	G/Rs/Rs	Epoxy resins	-	-	Suojalehto H, et al. Occupational Asthma From Epoxy Compounds. J Allergy Clin Immunol Pract. 2019;7(1):191-198
Stains and varnishes	Polyurethane	Toluene diisocyanate	G	4-Methylmorpholine/ Toluene diisocyanate	/TDI	Fur dying/Polyurethane, Varnish, Plastics	Belin L, et al. Amines: possible causative agents in the development of bronchial hyperreactivity in workers manufacturing polyurethanes from isocyanates. Br I Ind Med 1983; 40:251-5 Mapp CE et al. Persistent asthma due to isocyanates. A follow-up study of subjects with occupational asthma due to toluene diisocyanate(TDI). Am Rev Respir Dis 1988; 137:1326-9
Stains and varnishes	Lacquer	-	-	Ethylenediamine/Hexamethylentetramine		Photography Lacquering;Lacquering	Nakazawa T, Matsui S. Ethylenedianúne-induced late asthmatic responses. J Asthma 1990; 27:207-12. Gamble JF, et al. Respiratory function and symptoms: an environmental-epidemiological study of rubber workers exposed to a phenolformaldehyde type resin. Am Ind Hyg Assoc 1976;137:499-513.
Paints and paint Thinners	Turpentine	Turpentine	Rs	Turpentine	NA	Art Painter	Dudek W, et al.Occupational asthma due to turpentine in art painter--case report. Int J Occup Med Environ Health. 2009;22:293-5
Anesthetics	Isoflurane	Isoflurane	Rs	Sevoflurane and isoflurane	-	anaesthetic staff	Vellore AD, et al. Occupational asthma and allergy to sevoflurane and isoflurane in anaesthetic staff. Allergy2006;6:1485-6
Glues and adhesives	Epoxy	Adhesive, epoxy	G	Pyromellitic dianhydride	PMDA	Epoxy adhesives	Meadway L. Asthma and atopy in workers with an epoxy B adhesive. Br J Dis Chest 1980; 74:149-54.
Glues and adhesives	Cyanoacrylates	Cyanoacrylates	Rs	Cyanoacrylates	-	Adhesive	Quirce S, et al. Occupational asthma caused by exposure to cyanoacrylate. Allergy 2001; 56:446-9. Jurado-Palomo J et al. Occupational asthma caused by artificial cyanoacrylate fingernails. Ann Allergy Asthma Immunol. 2009; 102:440-1.
Soldering materials	Flux	Soldering Flux (heated) Zinc Chloride/Ammonium Chloride;Soldering flux (heated) Alkyl Aryl Polyether Alcohol/Polypropylene Glycol	Rs	Ammonium Chloride/Aminoethanolamine/Zinc chloride and anmonium/Alkyl aryl polyether alcohol+ polipropylene glyco	-	Soldering/Welding, Cable joining	Weir DC, et al. Occupational asthma due to soft corrosive soldering fluxes containing zinc chloride and ammonium chloride. Thorax 1989;44:220-3. Pepys J, Pickering CA. Asthma due to inhaled chemical fumes: Amino-ethyl ethanolamine in aluminium soldering flux. Clin Allergy 1972; 2:197-204. Occupational asthma due to soft corrosive soldering fluxes containing zinc chloride and ammonium chloride. Th…
Dyes and inks	Hair dye	-	-	Paraphenylene diamine/Basic blue 99 (hair dye)	PPD	Hairdressers	Helaskoski E , et al Occupational asthma, rhinitis, and contact urticaria caused by oxidative hair dyes in hairdressers. Ann Allergy Asthma Immunol. 2014;112:46-52 Wigger-Alberú W, et al. Immediate-type allergy to the hair dye basic blue 99 in a hairdresser. Allergy 1996; 51:64-5.
Dyes and inks	Textile dye	-	-	Dyes for textile fibers	-	Textile dye	Zuskin E, et al. Respiralory function of tcxtile workers employed in dyeing cotton and wool fibers. Am J Ind Med 1 997; 31:344-52.
Signidicnat chemicals (P<0.05) in the PEGS data are in bold.
AOEC: http://www.aoecdata.org/Default.aspx
WAO:https://www.worldallergy.org/component/content/article/sensitizing-agents-inducers-of-occupational-asthma-hypersensitivity-pneumonitis-and-eosinophilic-bronchitis-quirce-s-sastre-j-updated-2019?catid=16&Itemid=101

### Sheet: Table S3
		Table S3 Association of exposure to individual chemicals in the workplace with asthma in adults (n=3148)
		Number	GROUP	Variable name	Individual chemical	Observations	OR	OR_CI_low	OR_CI_high	p.value	FDR
		1	Solvents and degreasers	ea_b092a_benzene_PARQ	benzene	2979	1.03036	0.595938	1.78148	0.91473	0.950201
		2	Solvents and degreasers	ea_b092b_chloroform_PARQ	chloroform	2979	1.12836	0.681787	1.86743	0.638492	0.824719
		3	Solvents and degreasers	ea_b092d_dichlorobenzene_PARQ	dichlorobenzene	2979	1.62766	0.69712	3.80031	0.260165	0.485969
		4	Solvents and degreasers	ea_b092e_ethyl_benzene_PARQ	ethylbenzene	2979	1.60405	0.78676	3.27036	0.193565	0.459904
		5	Solvents and degreasers	ea_b092f_ethyl_dichloride_PARQ	ethyl dichloride	2979	1.37264	0.548869	3.43276	0.498247	0.722737
		6	Solvents and degreasers	ea_b092g_perchloroethylene_PARQ	perchloroethylene	2979	1.32296	0.542149	3.22832	0.538623	0.747641
		7	Solvents and degreasers	ea_b092h_toluene_PARQ	toluene	2979	1.15058	0.69552	1.90338	0.584953	0.790725
		8	Solvents and degreasers	ea_b092i_trichloroethylene_PARQ	trichloroethylene	2979	1.73788	0.85506	3.53218	0.126697	0.355573
		9	Solvents and degreasers	ea_b092j_xylenes_PARQ	xylenes	2979	1.07676	0.650822	1.78145	0.773431	0.888013
		10	Lubricating oils	ea_b098a_brake_fluid_PARQ	brake fluid	2979	1.34118	0.755514	2.38085	0.316098	0.554663
		11	Lubricating oils	ea_b098b_transmission_fluid_PARQ	transmission fluid	2979	1.54594	0.879613	2.71701	0.129995	0.355573
		12	Lubricating oils	ea_b098c_hydraulic_fluid_PARQ	hydraulic fluid	2979	1.13362	0.604675	2.12528	0.695702	0.862671
		13	Lubricating oils	ea_b098d_motor_oil_PARQ	motor oil	2979	1.26816	0.790937	2.03334	0.323997	0.557994
		14	Cleaning liquids	ea_b104a_bleach_PARQ	bleach	2979	1.57478	1.20978	2.0499	0.000736708	0.022838
		15	Cleaning liquids	ea_b104b_ammonia_PARQ	ammonia	2979	2.08598	1.45528	2.99001	6.27e-05	0.00291483
		16	Cleaning liquids	ea_b104c_carbon_tetrachloride_PARQ	carbon tetrachloride	2979	1.18288	0.408796	3.42274	0.7567	0.881844
		17	Heavy metals	ea_b110a_arsenic_PARQ	arsenic	2979	2.31314	0.747897	7.15425	0.145472	0.375804
		18	Heavy metals	ea_b110c_cadmium_PARQ	cadmium	2979	1.85134	0.620078	5.52749	0.269758	0.491912
		19	Heavy metals	ea_b110d_chromates_PARQ	chromates	2979	2.01933	0.817824	4.98601	0.127539	0.355573
		20	Heavy metals	ea_b110e_lead_PARQ	lead	2979	1.01785	0.428206	2.41945	0.968048	0.968048
		21	Heavy metals	ea_b110f_mercury_PARQ	mercury	2979	1.92937	1.01528	3.66644	0.0448291	0.268073
		22	Heavy metals	ea_b110g_nickel_PARQ	nickel	2979	2.73208	1.13442	6.57982	0.0250127	0.193848
		23	Alcohols	ea_b116a_isopropanol_PARQ	isopropanol	2979	1.33293	0.958766	1.85312	0.0873609	0.304566
		24	Alcohols	ea_b116b_methanol_PARQ	methanol	2979	0.876236	0.538239	1.42649	0.59517	0.790725
		25	Alcohols	ea_b116c_ethanol_PARQ	ethanol	2979	1.05453	0.719532	1.54549	0.785443	0.890808
		26	Alcohols	ea_b116d_butanol_PARQ	butanol	2979	1.49178	0.6953	3.20064	0.304462	0.544519
		27	Pesticides/Fumigants	ea_b122c_insecticides_PARQ	insecticides	2979	1.14849	0.66221	1.99186	0.622142	0.814918
		28	Pesticides/Fumigants	ea_b122d_fungicides_PARQ	fungicides	2979	1.87282	0.882141	3.97606	0.102366	0.328278
		29	Pesticides/Fumigants	ea_b122e_herbicides_PARQ	herbicides	2979	1.26459	0.634035	2.52225	0.505138	0.722737
		30	Pesticides/Fumigants	ea_b122g_rodenticides_PARQ	rodenticides	2979	1.70754	0.542475	5.3748	0.360427	0.588066
		31	Compounds in plastic production	ea_b128a_bpa_PARQ	bpa	2979	1.82722	0.680285	4.90782	0.231791	0.485942
		32	Compounds in plastic production	ea_b128b_vinyl_chloride_PARQ	vinyl chloride	2979	3.15119	1.22182	8.12724	0.0175774	0.161398
		33	Compounds in plastic production	ea_b128c_styrene_PARQ	styrene	2979	2.98144	0.963824	9.22262	0.0579585	0.280437
		34	Compounds in plastic production	ea_b128e_phenol_PARQ	phenol	2979	1.64679	0.84886	3.19477	0.140124	0.372329
		35	Dust	ea_b134a_coal_dust_PARQ	coal dust	2979	1.96697	0.645716	5.99174	0.233914	0.485942
		36	Dust	ea_b134b_fiberglass_PARQ	fiberglass	2979	1.04994	0.407779	2.70338	0.91955	0.950201
		37	Dust	ea_b134c_rock_dust_PARQ	rock dust	2979	2.29933	0.970147	5.44961	0.0586074	0.280437
		38	Dust	ea_b134d_silica_PARQ	silica	2979	3.51084	1.5938	7.73371	0.00182837	0.0425097
		39	Dust	ea_b134e_talc_PARQ	talc	2979	3.1595	1.82336	5.47474	4.1e-05	0.00291483
		40	Emission from fuels	ea_b140a_nitrous_oxide_PARQ	nitrous oxide	2979	1.71707	0.821893	3.58722	0.150385	0.377995
		41	Emission from fuels	ea_b140b_carbon_dioxide_PARQ	carbon dioxide	2979	2.04928	1.17692	3.56824	0.0112227	0.130464
		42	Emission from fuels	ea_b140c_carbon_monoxide_PARQ	carbon monoxide	2979	2.20908	1.29147	3.77867	0.00380534	0.0707793
		43	Emission from fuels	ea_b140d_ozone_PARQ	ozone	2979	2.20017	0.955404	5.06669	0.0639153	0.280437
		44	Occupation Carcinogens	ea_b146e_welding_PARQ	welding	2979	0.750181	0.261503	2.15206	0.592943	0.790725
		45	Acids	ea_b152a_hydrochloric_acid_PARQ	hydrochloric acid	2979	0.822116	0.488142	1.38459	0.461444	0.692166
		46	Acids	ea_b152b_sulfuric_acid_PARQ	sulfuric acid	2979	0.901812	0.508273	1.60006	0.723885	0.874303
		47	Acids	ea_b152c_phosphoric_acid_PARQ	phosphoric acid	2979	1.29464	0.653748	2.56382	0.458849	0.692166
		48	Acids	ea_b152d_acetic_acid_PARQ	acetic acid	2979	1.4372	0.909357	2.27143	0.120401	0.355573
		49	Acids	ea_b152e_nitric_acid_PARQ	nitric acid	2979	1.04713	0.533251	2.05623	0.893591	0.944363
		50	Alkalis	ea_b158a_sodium_oh_PARQ	sodium oh	2979	0.942141	0.549636	1.61494	0.82839	0.903119
		51	Alkalis	ea_b158b_calcium_oh_PARQ	calcium oh	2979	1.62306	0.776643	3.39194	0.197808	0.459904
		52	Alkalis	ea_b158c_potassium_oh_PARQ	potassium oh	2979	0.841748	0.399391	1.77405	0.650623	0.828876
		53	Alkalis	ea_b158d_magnesium_oh_PARQ	magnesium oh	2979	2.36642	0.990879	5.65148	0.0524606	0.280437
		54	Stains and varnishes	ea_b164a_shellac_PARQ	shellac	2979	1.95495	0.943834	4.04927	0.0711726	0.281884
		55	Stains and varnishes	ea_b164b_wood_PARQ	wood	2979	1.27523	0.704419	2.30858	0.422043	0.656581
		56	Stains and varnishes	ea_b164c_resin_PARQ	resin	2979	2.88869	1.35434	6.16128	0.00605499	0.0938523
		57	Stains and varnishes	ea_b164d_polyurethane_PARQ	polyurethane	2979	1.33491	0.719445	2.47689	0.359711	0.588066
		58	Stains and varnishes	ea_b164e_lacquer_PARQ	lacquer	2979	1.47549	0.66803	3.25895	0.335982	0.568115
		59	Stains and varnishes	ea_b164f_acrylic_PARQ	acrylic	2979	1.95201	1.07816	3.53411	0.0272134	0.194681
		60	Paints and paint Thinners	ea_b170a_primer_PARQ	primer	2979	1.36448	0.809559	2.29979	0.243298	0.485969
		61	Paints and paint Thinners	ea_b170b_enamel_PARQ	enamel	2979	1.73435	0.963542	3.12178	0.06634	0.280437
		62	Paints and paint Thinners	ea_b170c_oil_based_PARQ	oil based	2979	1.60304	0.926388	2.77392	0.0916666	0.304566
		63	Paints and paint Thinners	ea_b170d_acrylic_PARQ	acrylic	2979	1.13482	0.617558	2.08534	0.683713	0.859261
		64	Paints and paint Thinners	ea_b170f_acetone_PARQ	acetone	2979	1.61808	1.00832	2.5966	0.0461201	0.268073
		65	Paints and paint Thinners	ea_b170g_turpentine_PARQ	turpentine	2979	1.68263	0.91909	3.08047	0.0916972	0.304566
		66	Paints and paint Thinners	ea_b170h_naphtha_PARQ	naphtha	2979	1.89004	0.640083	5.58091	0.249179	0.485969
		67	Paints and paint Thinners	ea_b170i_ethyl_ket_PARQ	ethyl ket	2979	1.72589	0.701033	4.24899	0.235133	0.485942
		68	Anesthetics	ea_b176c_halothane_PARQ	halothane	2979	1.90058	0.634196	5.69571	0.251491	0.485969
		69	Anesthetics	ea_b176d_isoflurane_PARQ	isoflurane	2979	1.27209	0.593996	2.72429	0.535662	0.747641
		70	Anesthetics	ea_b176f_nitrous_PARQ	nitrous	2979	2.36918	1.15171	4.87365	0.0190901	0.161398
		71	Glues and adhesives	ea_b182a_white_glue_PARQ	white glue	2979	1.49335	0.954698	2.33593	0.0789411	0.293661
		72	Glues and adhesives	ea_b182b_rubber_cement_PARQ	rubber cement	2979	1.93503	1.16261	3.22066	0.0110983	0.130464
		73	Glues and adhesives	ea_b182c_neoprene_PARQ	neoprene	2979	3.06669	1.26259	7.44864	0.0133262	0.137704
		74	Glues and adhesives	ea_b182e_epoxy_PARQ	epoxy	2979	1.41986	0.770235	2.61739	0.261274	0.485969
		75	Glues and adhesives	ea_b182f_urethane_PARQ	urethane	2979	1.50636	0.613285	3.69996	0.371545	0.595754
		76	Glues and adhesives	ea_b182h_cyanoacrylates_PARQ	cyanoacrylates	2979	1.14733	0.394525	3.33659	0.800779	0.897259
		77	Glues and adhesives	ea_b182i_wallpaper_paste_PARQ	wallpaper paste	2979	1.95159	0.835298	4.55969	0.122513	0.355573
		78	Soldering materials	ea_b188a_eutectic_PARQ	eutectic	2979	0.853841	0.192794	3.78146	0.835143	0.903119
		79	Soldering materials	ea_b188b_tin_zinc_PARQ	tin zinc	2979	1.21571	0.349838	4.2247	0.758575	0.881844
		80	Soldering materials	ea_b188c_lead_silver_PARQ	lead silver	2979	1.0337	0.295118	3.62073	0.958665	0.968048
		81	Soldering materials	ea_b188e_flux_PARQ	flux	2979	0.834729	0.323618	2.15307	0.708654	0.867169
		82	Soldering materials	ea_b188f_solder_paste_PARQ	solder paste	2979	0.89142	0.307025	2.58816	0.832613	0.903119
		83	Soldering materials	ea_b188g_solder_wire_PARQ	solder wire	2979	1.31134	0.62884	2.73458	0.469768	0.693468
		84	Soldering materials	ea_b188h_rosin_PARQ	rosin	2979	1.90002	0.753476	4.79121	0.173783	0.425312
		85	Soldering materials	ea_b188i_solder_fumes_PARQ	solder fumes	2979	1.02447	0.451576	2.32416	0.953878	0.968048
		86	Dyes and inks	ea_b194a_hair_dye_PARQ	hair dye	2979	1.09501	0.637397	1.88117	0.742345	0.881844
		87	Dyes and inks	ea_b194c_textile_dye_PARQ	textile dye	2979	1.45476	0.58084	3.64354	0.423601	0.656581
		88	Dyes and inks	ea_b194d_paper_dye_PARQ	paper dye	2979	1.69634	0.731116	3.93585	0.218452	0.485942
		89	Dyes and inks	ea_b194e_india_ink_PARQ	india ink	2979	2.19576	0.930014	5.18418	0.0727442	0.281884
		90	Dyes and inks	ea_b194f_inkjet_PARQ	inkjet	2979	1.31583	0.986304	1.75545	0.0620143	0.280437
		91	Dyes and inks	ea_b194g_gel_ink_PARQ	gel ink	2979	1.31724	0.843497	2.05705	0.225675	0.485942
		92	Dyes and inks	ea_b194h_pen_ink_PARQ	pen ink	2979	1.03111	0.707977	1.50172	0.873125	0.933341
		93	Dyes and inks	ea_b194i_toner_PARQ	toner	2979	1.39451	1.02628	1.89487	0.0335195	0.222665
		The regression model was adjusted for age, sex, race, highest education, annual household income, and BMI.

### Sheet: Table S5
	Table S5 Association of exposure to individual chemicals in the workplace with asthma comorbid AR in adults (n=3148)
	Number	GROUP	Variable name	Individual chemical	Observations	OR	OR_CI_low	OR_CI_high	p.value	FDR
	1	Solvents and degreasers	ea_b092a_benzene_PARQ	benzene	2979	1.07733	0.602999	1.92476	0.801388	0.887251
	2	Solvents and degreasers	ea_b092b_chloroform_PARQ	chloroform	2979	1.27798	0.761314	2.14528	0.353362	0.5239
	3	Solvents and degreasers	ea_b092d_dichlorobenzene_PARQ	dichlorobenzene	2979	1.96222	0.838372	4.59258	0.120272	0.253686
	4	Solvents and degreasers	ea_b092e_ethyl_benzene_PARQ	ethylbenzene	2979	2.05248	1.00415	4.19526	0.0486875	0.167701
	5	Solvents and degreasers	ea_b092f_ethyl_dichloride_PARQ	ethyl dichloride	2979	1.7524	0.70404	4.36183	0.227922	0.385395
	6	Solvents and degreasers	ea_b092g_perchloroethylene_PARQ	perchloroethylene	2979	1.29179	0.492769	3.38643	0.602583	0.70937
	7	Solvents and degreasers	ea_b092h_toluene_PARQ	toluene	2979	1.31275	0.78159	2.20487	0.303694	0.486958
	8	Solvents and degreasers	ea_b092i_trichloroethylene_PARQ	trichloroethylene	2979	1.92013	0.915628	4.02664	0.0842265	0.215812
	9	Solvents and degreasers	ea_b092j_xylenes_PARQ	xylenes	2979	1.22001	0.726516	2.0487	0.452109	0.609365
	10	Lubricating oils	ea_b098a_brake_fluid_PARQ	brake fluid	2979	1.50454	0.817671	2.7684	0.189196	0.345005
	11	Lubricating oils	ea_b098b_transmission_fluid_PARQ	transmission fluid	2979	1.73319	0.954167	3.14826	0.0709333	0.194855
	12	Lubricating oils	ea_b098c_hydraulic_fluid_PARQ	hydraulic fluid	2979	1.22115	0.621041	2.40115	0.56249	0.697488
	13	Lubricating oils	ea_b098d_motor_oil_PARQ	motor oil	2979	1.6052	0.986273	2.61252	0.0568656	0.182362
	14	Cleaning liquids	ea_b104a_bleach_PARQ	bleach	2979	1.62827	1.22586	2.16278	0.000762701	0.0177328
	15	Cleaning liquids	ea_b104b_ammonia_PARQ	ammonia	2979	2.19005	1.49515	3.20792	5.69e-05	0.00529158
	16	Cleaning liquids	ea_b104c_carbon_tetrachloride_PARQ	carbon tetrachloride	2979	1.43323	0.494076	4.15757	0.507715	0.642765
	17	Heavy metals	ea_b110a_arsenic_PARQ	arsenic	2979	2.87196	0.923386	8.93249	0.0684118	0.194855
	18	Heavy metals	ea_b110c_cadmium_PARQ	cadmium	2979	2.28783	0.762054	6.86849	0.14008	0.283205
	19	Heavy metals	ea_b110d_chromates_PARQ	chromates	2979	2.46225	0.992003	6.11154	0.0520581	0.172907
	20	Heavy metals	ea_b110e_lead_PARQ	lead	2979	1.03829	0.404873	2.66269	0.937665	0.971607
	21	Heavy metals	ea_b110f_mercury_PARQ	mercury	2979	1.89089	0.946399	3.77798	0.0712374	0.194855
	22	Heavy metals	ea_b110g_nickel_PARQ	nickel	2979	3.31847	1.36915	8.04311	0.00791809	0.0613652
	23	Alcohols	ea_b116a_isopropanol_PARQ	isopropanol	2979	1.46905	1.04134	2.07244	0.0284748	0.120371
	24	Alcohols	ea_b116b_methanol_PARQ	methanol	2979	0.873092	0.516703	1.4753	0.612106	0.711574
	25	Alcohols	ea_b116c_ethanol_PARQ	ethanol	2979	1.12103	0.748241	1.67957	0.579651	0.699184
	26	Alcohols	ea_b116d_butanol_PARQ	butanol	2979	1.56407	0.695575	3.51696	0.279295	0.455692
	27	Pesticides/Fumigants	ea_b122c_insecticides_PARQ	insecticides	2979	1.32199	0.748273	2.33559	0.336401	0.5239
	28	Pesticides/Fumigants	ea_b122d_fungicides_PARQ	fungicides	2979	1.9947	0.903482	4.40387	0.0874917	0.215812
	29	Pesticides/Fumigants	ea_b122e_herbicides_PARQ	herbicides	2979	1.39872	0.677715	2.88677	0.364058	0.529022
	30	Pesticides/Fumigants	ea_b122g_rodenticides_PARQ	rodenticides	2979	2.14089	0.675164	6.78858	0.196066	0.350656
	31	Compounds in plastic production	ea_b128a_bpa_PARQ	bpa	2979	2.19198	0.815087	5.89482	0.119974	0.253686
	32	Compounds in plastic production	ea_b128b_vinyl_chloride_PARQ	vinyl chloride	2979	3.75515	1.45034	9.72263	0.00641138	0.0542053
	33	Compounds in plastic production	ea_b128c_styrene_PARQ	styrene	2979	3.5897	1.1545	11.1615	0.0272311	0.120371
	34	Compounds in plastic production	ea_b128e_phenol_PARQ	phenol	2979	1.74028	0.871656	3.47452	0.116279	0.253686
	35	Dust	ea_b134a_coal_dust_PARQ	coal dust	2979	1.66061	0.474093	5.81664	0.427772	0.600738
	36	Dust	ea_b134b_fiberglass_PARQ	fiberglass	2979	1.02033	0.358067	2.90747	0.969954	0.980729
	37	Dust	ea_b134c_rock_dust_PARQ	rock dust	2979	2.27725	0.906953	5.71791	0.0797665	0.211951
	38	Dust	ea_b134d_silica_PARQ	silica	2979	3.67462	1.60456	8.41528	0.00208085	0.0337481
	39	Dust	ea_b134e_talc_PARQ	talc	2979	2.99018	1.66551	5.36843	0.000243969	0.0113445
	40	Emission from fuels	ea_b140a_nitrous_oxide_PARQ	nitrous oxide	2979	2.02732	0.967866	4.24647	0.0610154	0.189148
	41	Emission from fuels	ea_b140b_carbon_dioxide_PARQ	carbon dioxide	2979	2.41115	1.36157	4.2698	0.00254018	0.0337481
	42	Emission from fuels	ea_b140c_carbon_monoxide_PARQ	carbon monoxide	2979	2.68238	1.54276	4.66382	0.000471782	0.0146252
	43	Emission from fuels	ea_b140d_ozone_PARQ	ozone	2979	2.77553	1.20285	6.40441	0.016716	0.105666
	44	Occupation Carcinogens	ea_b146e_welding_PARQ	welding	2979	0.717189	0.216542	2.37534	0.586412	0.699184
	45	Acids	ea_b152a_hydrochloric_acid_PARQ	hydrochloric acid	2979	0.913863	0.533522	1.56534	0.742882	0.842537
	46	Acids	ea_b152b_sulfuric_acid_PARQ	sulfuric acid	2979	0.993635	0.548184	1.80106	0.983212	0.983212
	47	Acids	ea_b152c_phosphoric_acid_PARQ	phosphoric acid	2979	1.3834	0.675844	2.83173	0.374548	0.535891
	48	Acids	ea_b152d_acetic_acid_PARQ	acetic acid	2979	1.56088	0.968319	2.51606	0.0675786	0.194855
	49	Acids	ea_b152e_nitric_acid_PARQ	nitric acid	2979	1.11187	0.547477	2.25809	0.769249	0.861929
	50	Alkalis	ea_b158a_sodium_oh_PARQ	sodium oh	2979	0.964833	0.54409	1.71094	0.902512	0.964754
	51	Alkalis	ea_b158b_calcium_oh_PARQ	calcium oh	2979	1.68746	0.778227	3.65898	0.18517	0.344416
	52	Alkalis	ea_b158c_potassium_oh_PARQ	potassium oh	2979	1.01437	0.480008	2.14361	0.970183	0.980729
	53	Alkalis	ea_b158d_magnesium_oh_PARQ	magnesium oh	2979	2.89752	1.2091	6.9437	0.0170429	0.105666
	54	Stains and varnishes	ea_b164a_shellac_PARQ	shellac	2979	2.15997	1.00719	4.63216	0.0478873	0.167701
	55	Stains and varnishes	ea_b164b_wood_PARQ	wood	2979	1.48647	0.802544	2.75323	0.20749	0.364086
	56	Stains and varnishes	ea_b164c_resin_PARQ	resin	2979	3.17601	1.43888	7.01034	0.00422715	0.0436805
	57	Stains and varnishes	ea_b164d_polyurethane_PARQ	polyurethane	2979	1.37625	0.707802	2.67599	0.346536	0.5239
	58	Stains and varnishes	ea_b164e_lacquer_PARQ	lacquer	2979	1.87674	0.843708	4.17459	0.122751	0.253686
	59	Stains and varnishes	ea_b164f_acrylic_PARQ	acrylic	2979	2.04728	1.08942	3.84735	0.0260121	0.120371
	60	Paints and paint Thinners	ea_b170a_primer_PARQ	primer	2979	1.50827	0.869853	2.61526	0.143344	0.283638
	61	Paints and paint Thinners	ea_b170b_enamel_PARQ	enamel	2979	2.0456	1.11344	3.75816	0.0210988	0.115423
	62	Paints and paint Thinners	ea_b170c_oil_based_PARQ	oil based	2979	1.8674	1.06214	3.28316	0.030054	0.121523
	63	Paints and paint Thinners	ea_b170d_acrylic_PARQ	acrylic	2979	1.27815	0.679617	2.40382	0.446349	0.609365
	64	Paints and paint Thinners	ea_b170f_acetone_PARQ	acetone	2979	1.68516	1.01996	2.78419	0.0416397	0.1549
	65	Paints and paint Thinners	ea_b170g_turpentine_PARQ	turpentine	2979	1.75385	0.919444	3.34551	0.0881811	0.215812
	66	Paints and paint Thinners	ea_b170h_naphtha_PARQ	naphtha	2979	2.37332	0.798101	7.05755	0.120094	0.253686
	67	Paints and paint Thinners	ea_b170i_ethyl_ket_PARQ	ethyl ket	2979	1.75899	0.663376	4.6641	0.256344	0.425714
	68	Anesthetics	ea_b176c_halothane_PARQ	halothane	2979	2.17652	0.722726	6.55466	0.166769	0.316521
	69	Anesthetics	ea_b176d_isoflurane_PARQ	isoflurane	2979	1.31122	0.583988	2.94406	0.511447	0.642765
	70	Anesthetics	ea_b176f_nitrous_PARQ	nitrous	2979	2.77244	1.34437	5.71752	0.00575748	0.0535445
	71	Glues and adhesives	ea_b182a_white_glue_PARQ	white glue	2979	1.70273	1.07138	2.70611	0.0243436	0.120371
	72	Glues and adhesives	ea_b182b_rubber_cement_PARQ	rubber cement	2979	2.25449	1.33479	3.8079	0.00236762	0.0337481
	73	Glues and adhesives	ea_b182c_neoprene_PARQ	neoprene	2979	3.07656	1.20145	7.87817	0.0191544	0.111335
	74	Glues and adhesives	ea_b182e_epoxy_PARQ	epoxy	2979	1.65447	0.875417	3.1268	0.121076	0.253686
	75	Glues and adhesives	ea_b182f_urethane_PARQ	urethane	2979	1.92532	0.779193	4.75729	0.155788	0.301839
	76	Glues and adhesives	ea_b182h_cyanoacrylates_PARQ	cyanoacrylates	2979	1.43559	0.491142	4.1962	0.508797	0.642765
	77	Glues and adhesives	ea_b182i_wallpaper_paste_PARQ	wallpaper paste	2979	2.48081	1.05515	5.83275	0.0372478	0.144335
	78	Soldering materials	ea_b188a_eutectic_PARQ	eutectic	2979	1.06769	0.239962	4.75057	0.931472	0.971607
	79	Soldering materials	ea_b188b_tin_zinc_PARQ	tin zinc	2979	1.55225	0.443399	5.43414	0.491577	0.642765
	80	Soldering materials	ea_b188c_lead_silver_PARQ	lead silver	2979	1.34575	0.386194	4.68948	0.641056	0.736028
	81	Soldering materials	ea_b188e_flux_PARQ	flux	2979	1.03713	0.399682	2.69124	0.940265	0.971607
	82	Soldering materials	ea_b188f_solder_paste_PARQ	solder paste	2979	1.11343	0.380543	3.25781	0.844486	0.923967
	83	Soldering materials	ea_b188g_solder_wire_PARQ	solder wire	2979	1.44285	0.663586	3.13722	0.3549	0.5239
	84	Soldering materials	ea_b188h_rosin_PARQ	rosin	2979	1.88651	0.694082	5.12751	0.213435	0.367582
	85	Soldering materials	ea_b188i_solder_fumes_PARQ	solder fumes	2979	1.0811	0.448533	2.60578	0.862079	0.932248
	86	Dyes and inks	ea_b194a_hair_dye_PARQ	hair dye	2979	1.31011	0.750967	2.28558	0.341445	0.5239
	87	Dyes and inks	ea_b194c_textile_dye_PARQ	textile dye	2979	1.48567	0.552534	3.99471	0.43279	0.600738
	88	Dyes and inks	ea_b194d_paper_dye_PARQ	paper dye	2979	1.31916	0.502084	3.46592	0.574104	0.699184
	89	Dyes and inks	ea_b194e_india_ink_PARQ	india ink	2979	2.65701	1.11938	6.30678	0.0267139	0.120371
	90	Dyes and inks	ea_b194f_inkjet_PARQ	inkjet	2979	1.45355	1.07254	1.96991	0.0158864	0.105666
	91	Dyes and inks	ea_b194g_gel_ink_PARQ	gel ink	2979	1.44763	0.912096	2.29759	0.116515	0.253686
	92	Dyes and inks	ea_b194h_pen_ink_PARQ	pen ink	2979	1.14549	0.773947	1.69538	0.497143	0.642765
	93	Dyes and inks	ea_b194i_toner_PARQ	toner	2979	1.6106	1.17034	2.21648	0.00343987	0.0399885
	The regression model was adjusted for age, sex, race, highest education, annual household income, and BMI.

### Sheet: Table S6
	Table S6 Association of exposure to individual chemicals in the workplace with asthma comorbid COPD in adults (n=3148)
	Number	GROUP	Variable name	Individual chemical	Observations	OR	OR_CI_low	OR_CI_high	p.value	FDR
	1	Solvents and degreasers	ea_b092a_benzene_PARQ	benzene	2979	0.396549	0.0530014	2.96693	0.367686	0.597489
	2	Solvents and degreasers	ea_b092b_chloroform_PARQ	chloroform	2979	1.01681	0.236614	4.36958	0.982121	0.993651
	3	Solvents and degreasers	ea_b092d_dichlorobenzene_PARQ	dichlorobenzene	2979	1.59869	0.202055	12.6491	0.656617	0.84158
	4	Solvents and degreasers	ea_b092e_ethyl_benzene_PARQ	ethylbenzene	2979	0.953302	0.124675	7.28925	0.963248	0.993651
	5	Solvents and degreasers	ea_b092f_ethyl_dichloride_PARQ	ethyl dichloride	2979	1.45777	0.183132	11.6042	0.72176	0.88757
	6	Solvents and degreasers	ea_b092g_perchloroethylene_PARQ	perchloroethylene	2979	3.02045	0.671123	13.5938	0.149775	0.332427
	7	Solvents and degreasers	ea_b092h_toluene_PARQ	toluene	2979	0.435484	0.0585833	3.23721	0.416668	0.621638
	8	Solvents and degreasers	ea_b092i_trichloroethylene_PARQ	trichloroethylene	2979	2.10066	0.476842	9.25415	0.326547	0.582662
	9	Solvents and degreasers	ea_b092j_xylenes_PARQ	xylenes	2979	0.446489	0.0598542	3.33064	0.431597	0.633473
	10	Lubricating oils	ea_b098a_brake_fluid_PARQ	brake fluid	2979	2.28322	0.831241	6.27148	0.109282	0.268774
	11	Lubricating oils	ea_b098b_transmission_fluid_PARQ	transmission fluid	2979	3.33412	1.29191	8.6046	0.0127946	0.0554433
	12	Lubricating oils	ea_b098c_hydraulic_fluid_PARQ	hydraulic fluid	2979	3.08224	1.1596	8.19266	0.0240178	0.0859305
	13	Lubricating oils	ea_b098d_motor_oil_PARQ	motor oil	2979	2.97965	1.32585	6.69628	0.0082255	0.0467825
	14	Cleaning liquids	ea_b104a_bleach_PARQ	bleach	2979	2.30171	1.24511	4.25494	0.00783096	0.0467825
	15	Cleaning liquids	ea_b104b_ammonia_PARQ	ammonia	2979	2.61338	1.24023	5.50683	0.0115331	0.0544011
	16	Cleaning liquids	ea_b104c_carbon_tetrachloride_PARQ	carbon tetrachloride	2979	2.34776	0.302113	18.2448	0.414607	0.621638
	17	Heavy metals	ea_b110a_arsenic_PARQ	arsenic	2979	3.89369	0.46962	32.2832	0.207813	0.411109
	18	Heavy metals	ea_b110d_chromates_PARQ	chromates	2979	1.97706	0.255322	15.3091	0.513963	0.692994
	19	Heavy metals	ea_b110e_lead_PARQ	lead	2979	0.945025	0.121593	7.34479	0.956898	0.993651
	20	Heavy metals	ea_b110f_mercury_PARQ	mercury	2979	1.97011	0.452534	8.57688	0.366262	0.597489
	21	Heavy metals	ea_b110g_nickel_PARQ	nickel	2979	4.27097	0.901685	20.2301	0.0673172	0.197609
	22	Alcohols	ea_b116a_isopropanol_PARQ	isopropanol	2979	1.26565	0.516559	3.10106	0.606376	0.788289
	23	Alcohols	ea_b116b_methanol_PARQ	methanol	2979	0.395565	0.052936	2.95586	0.366102	0.597489
	24	Alcohols	ea_b116c_ethanol_PARQ	ethanol	2979	1.07454	0.366671	3.14895	0.895736	0.993651
	25	Alcohols	ea_b116d_butanol_PARQ	butanol	2979	3.30263	0.737801	14.7836	0.118212	0.283088
	26	Pesticides/Fumigants	ea_b122c_insecticides_PARQ	insecticides	2979	3.4101	1.44251	8.06147	0.00519595	0.0337737
	27	Pesticides/Fumigants	ea_b122d_fungicides_PARQ	fungicides	2979	6.46944	2.09876	19.9421	0.00115132	0.0120146
	28	Pesticides/Fumigants	ea_b122e_herbicides_PARQ	herbicides	2979	3.62759	1.21351	10.8441	0.0210925	0.0834528
	29	Pesticides/Fumigants	ea_b122g_rodenticides_PARQ	rodenticides	2979	2.21419	0.270288	18.1385	0.458834	0.66276
	30	Compounds in plastic production	ea_b128a_bpa_PARQ	bpa	2979	2.86952	0.352846	23.3364	0.324236	0.582662
	31	Compounds in plastic production	ea_b128b_vinyl_chloride_PARQ	vinyl chloride	2979	2.46931	0.311533	19.5725	0.392103	0.621638
	32	Compounds in plastic production	ea_b128c_styrene_PARQ	styrene	2979	4.23779	0.517069	34.732	0.178487	0.369144
	33	Compounds in plastic production	ea_b128e_phenol_PARQ	phenol	2979	1.20619	0.157905	9.21377	0.856594	0.993651
	34	Dust	ea_b134a_coal_dust_PARQ	coal dust	2979	8.97468	2.31769	34.7522	0.00148873	0.0135475
	35	Dust	ea_b134b_fiberglass_PARQ	fiberglass	2979	1.1279	0.147094	8.64862	0.907809	0.993651
	36	Dust	ea_b134d_silica_PARQ	silica	2979	8.099	2.17783	30.1189	0.00179969	0.0148884
	37	Dust	ea_b134e_talc_PARQ	talc	2979	8.60824	3.52434	21.0257	2.3e-06	0.000104874
	38	Emission from fuels	ea_b140a_nitrous_oxide_PARQ	nitrous oxide	2979	8.521	2.7463	26.4383	0.000208323	0.00379149
	39	Emission from fuels	ea_b140b_carbon_dioxide_PARQ	carbon dioxide	2979	5.72664	2.28129	14.3754	0.000202202	0.00379149
	40	Emission from fuels	ea_b140c_carbon_monoxide_PARQ	carbon monoxide	2979	9.95001	4.45111	22.2422	2.17e-08	1.97e-06
	41	Emission from fuels	ea_b140d_ozone_PARQ	ozone	2979	5.07782	1.37615	18.7365	0.0147165	0.0608726
	42	Occupation Carcinogens	ea_b146e_welding_PARQ	welding	2979	3.3354	0.873432	12.737	0.0780663	0.215274
	43	Acids	ea_b152a_hydrochloric_acid_PARQ	hydrochloric acid	2979	0.419849	0.0563648	3.12736	0.396952	0.621638
	44	Acids	ea_b152b_sulfuric_acid_PARQ	sulfuric acid	2979	0.530065	0.0708639	3.96491	0.5364	0.707426
	45	Acids	ea_b152c_phosphoric_acid_PARQ	phosphoric acid	2979	1.12443	0.148273	8.52719	0.909668	0.993651
	46	Acids	ea_b152d_acetic_acid_PARQ	acetic acid	2979	1.00871	0.234631	4.3366	0.990699	0.993651
	47	Acids	ea_b152e_nitric_acid_PARQ	nitric acid	2979	0.820208	0.108799	6.18333	0.847506	0.993651
	48	Alkalis	ea_b158a_sodium_oh_PARQ	sodium oh	2979	0.509877	0.0682995	3.80639	0.511354	0.692994
	49	Alkalis	ea_b158b_calcium_oh_PARQ	calcium oh	2979	1.5467	0.200754	11.9165	0.675476	0.853727
	50	Alkalis	ea_b158c_potassium_oh_PARQ	potassium oh	2979	0.943571	0.124649	7.14265	0.95515	0.993651
	51	Alkalis	ea_b158d_magnesium_oh_PARQ	magnesium oh	2979	2.63987	0.328053	21.2433	0.361568	0.597489
	52	Stains and varnishes	ea_b164a_shellac_PARQ	shellac	2979	4.2331	1.37402	13.0414	0.0119563	0.0544011
	53	Stains and varnishes	ea_b164b_wood_PARQ	wood	2979	1.81423	0.61033	5.39286	0.283877	0.527201
	54	Stains and varnishes	ea_b164c_resin_PARQ	resin	2979	5.8826	1.8469	18.7369	0.0027184	0.019849
	55	Stains and varnishes	ea_b164d_polyurethane_PARQ	polyurethane	2979	1.92076	0.64545	5.7159	0.240751	0.456424
	56	Stains and varnishes	ea_b164e_lacquer_PARQ	lacquer	2979	3.34401	0.93265	11.9899	0.0638911	0.193803
	57	Stains and varnishes	ea_b164f_acrylic_PARQ	acrylic	2979	4.15588	1.63098	10.5895	0.00283557	0.019849
	58	Paints and paint Thinners	ea_b170a_primer_PARQ	primer	2979	4.14986	1.82991	9.41099	0.000658263	0.00998365
	59	Paints and paint Thinners	ea_b170b_enamel_PARQ	enamel	2979	6.07249	2.61075	14.1244	2.81e-05	0.000853232
	60	Paints and paint Thinners	ea_b170c_oil_based_PARQ	oil based	2979	2.47163	0.911879	6.69931	0.0752987	0.214131
	61	Paints and paint Thinners	ea_b170d_acrylic_PARQ	acrylic	2979	1.49274	0.443268	5.02693	0.517842	0.692994
	62	Paints and paint Thinners	ea_b170f_acetone_PARQ	acetone	2979	3.12974	1.32893	7.37079	0.00903688	0.0483739
	63	Paints and paint Thinners	ea_b170g_turpentine_PARQ	turpentine	2979	3.14323	1.15719	8.53782	0.0246833	0.0859305
	64	Paints and paint Thinners	ea_b170h_naphtha_PARQ	naphtha	2979	2.65227	0.331706	21.2071	0.357781	0.597489
	65	Paints and paint Thinners	ea_b170i_ethyl_ket_PARQ	ethyl ket	2979	2.85947	0.627693	13.0264	0.17446	0.369144
	66	Anesthetics	ea_b176c_halothane_PARQ	halothane	2979	3.92974	0.497121	31.0646	0.194496	0.393314
	67	Anesthetics	ea_b176d_isoflurane_PARQ	isoflurane	2979	2.04054	0.265817	15.6641	0.492808	0.689931
	68	Anesthetics	ea_b176f_nitrous_PARQ	nitrous	2979	3.78227	0.845425	16.9211	0.0818064	0.218952
	69	Glues and adhesives	ea_b182a_white_glue_PARQ	white glue	2979	2.62246	1.11471	6.16958	0.0271916	0.0883728
	70	Glues and adhesives	ea_b182b_rubber_cement_PARQ	rubber cement	2979	3.11855	1.17067	8.3075	0.0228947	0.0859305
	71	Glues and adhesives	ea_b182c_neoprene_PARQ	neoprene	2979	8.68812	2.35093	32.108	0.00118826	0.0120146
	72	Glues and adhesives	ea_b182f_urethane_PARQ	urethane	2979	4.33605	1.19702	15.7068	0.0254959	0.0859305
	73	Soldering materials	ea_b188c_lead_silver_PARQ	lead silver	2979	1.49677	0.163548	13.6982	0.721062	0.88757
	74	Soldering materials	ea_b188e_flux_PARQ	flux	2979	1.86218	0.41532	8.34948	0.416703	0.621638
	75	Soldering materials	ea_b188f_solder_paste_PARQ	solder paste	2979	2.62653	0.567489	12.1565	0.216733	0.419631
	76	Soldering materials	ea_b188g_solder_wire_PARQ	solder wire	2979	2.55618	0.724577	9.01774	0.144539	0.328826
	77	Soldering materials	ea_b188h_rosin_PARQ	rosin	2979	3.29802	0.708508	15.3519	0.128309	0.299388
	78	Soldering materials	ea_b188i_solder_fumes_PARQ	solder fumes	2979	1.70567	0.383376	7.58866	0.483238	0.687103
	79	Dyes and inks	ea_b194a_hair_dye_PARQ	hair dye	2979	2.50746	1.03079	6.09953	0.0426801	0.133927
	80	Dyes and inks	ea_b194c_textile_dye_PARQ	textile dye	2979	6.70587	2.13713	21.0416	0.00110761	0.0120146
	81	Dyes and inks	ea_b194d_paper_dye_PARQ	paper dye	2979	5.33004	1.49699	18.9776	0.00980412	0.0495653
	82	Dyes and inks	ea_b194e_india_ink_PARQ	india ink	2979	3.79792	0.833671	17.302	0.0845582	0.219851
	83	Dyes and inks	ea_b194f_inkjet_PARQ	inkjet	2979	1.12993	0.542069	2.35531	0.74446	0.903278
	84	Dyes and inks	ea_b194g_gel_ink_PARQ	gel ink	2979	2.22243	0.885613	5.57716	0.0889063	0.224735
	85	Dyes and inks	ea_b194h_pen_ink_PARQ	pen ink	2979	0.938422	0.359591	2.44899	0.896676	0.993651
	86	Dyes and inks	ea_b194i_toner_PARQ	toner	2979	1.05034	0.472004	2.33729	0.904211	0.993651
	A total of 7 individual chemicals were excluded due to no variation of its distribution by the outcome.
	The regression model was adjusted for age, sex, race, highest education, annual household income, and BMI.
